# Pathologic subtyping of Alzheimer’s disease brain tissue reveals disease heterogeneity

**DOI:** 10.1101/2024.10.14.24315458

**Authors:** Tiffany G. Lam, Sophie K. Ross, Benjamin Ciener, Harrison Xiao, Delaney Flaherty, Annie J. Lee, Brittany N. Dugger, Hasini Reddy, Andrew F. Teich

**Author notes:** These authors share joint first authorship (Tiffany G. Lam, Sophie K. Ross). Corresponding author: Andrew Teich, Mailing address: 630 West 168^th^ Street, PH 15-124, NY NY, 10032.

## Abstract

In recent years, multiple groups have shown that what is currently thought of as "Alzheimer’s Disease" (AD) may be usefully viewed as several related disease subtypes. As these efforts have continued, a related issue is how common co-pathologies and ethnicity intersect with AD subtypes. The goal of this study was to use a dataset constituting 153 pathologic variables recorded on 666 AD brain autopsies to better define how co-pathologies and ethnicity relate to established AD subtypes. Pathologic clustering suggests 8 subtypes within this cohort, and further analysis reveals that the previously described continuum from hippocampal predominant to hippocampal sparing is well represented in our data. Small vessel disease is overall highest in a cluster with a low hippocampal/cortical tau ratio, and across all clusters small vessel disease segregates separately from Lewy body disease. Two AD clusters are identified with extensive Lewy bodies outside amygdala (one with a high hippocampal/cortical tau ratio and one with a low ratio), and we find an inverse relationship between cortical tau and Lewy body pathology across these two clusters. Finally, we find that brains from persons of Hispanic descent have significantly more AD pathology in multiple neuroanatomic areas. We find that Hispanic ethnicity is not uniformly distributed across clusters, and this is particularly pronounced in clusters with significant Lewy body pathology, where Hispanic donors are only found in a cluster with a low hippocampal/cortical tau ratio. In summary, our analysis of recorded pathologic data across two decades of banked brains reveals new relationships in the patterns of AD-related proteinopathy, co-pathology, and ethnicity, and highlights the utility of pathologic subtyping to classify AD pathology.

**Abbreviated summary:** Multiple groups have shown that what is currently thought of as "Alzheimer’s Disease" (AD) may be usefully viewed as several related disease subtypes. Here, we utilize two decades of banked cases to demonstrate how co-pathology and ethnicity intersect with one of the most widely used methods of pathologic subtyping.
