## Supplemental Data for "Pathologic subtyping of Alzheimer’s disease brain tissue reveals disease heterogeneity"

### Sheet: Kruskal-Wallis ANOVA
Pathologic variable	p_value	p_adj			Abbreviations
Vascular_Amyloid	1.99385e-20	2.82462e-20
BRAAK_STAGE	3.86681e-88	1.90846e-87			Pathology
Vascular_Sclerosis	0.0001765	0.000223177			NP – neuritic plaque
NP_Prefrontal	1.13505e-70	2.94344e-70			NL – neuronal loss
NP_Parietal	3.6499e-75	1.09497e-74			NFT – neurofibrillary tangle
NL_SNc	1.79886e-56	3.93179e-56			NPT - neuropil threads
NFT_Prefrontal	2.42605e-96	1.95361e-95			LB – Lewy body
NFT_PHG	1.97867e-82	7.208e-82			IP – immature plaque (diffuse plaques)
NP_PHG	1.03705e-82	3.86997e-82			GCI – glial cytoplasmic inclusion
LB_SNc	7.49114e-93	4.58458e-92			BN – ballon neuron
NFT_Parietal	9.10738e-100	1.07187e-98			Marinesco_B – Marinesco body
NP_Subiculum	3.01554e-45	5.62656e-45
NFT_CA1	6.89163e-63	1.59761e-62			Regions
NFT_Subiculum	8.73132e-58	1.93607e-57			SNc – Substantia nigra pars compacta
NFT_CA4	2.35003e-52	4.79406e-52			CA1-4 – CA1-4 region of hippocampus
NL_Coeruleus	6.76928e-85	2.72553e-84			OTG – occipitotemporal gyrus
NP_CA4	7.50832e-40	1.26239e-39			PHG – parahippocampal gyrus
NP_OTG	6.80292e-86	2.8131e-85			SI – substantia innominata
NL_Prefrontal	2.51174e-98	2.56198e-97			TempPole – temporal pole
NL_Cerebellum	3.54348e-09	4.59452e-09			SNr – Substantia nigra pars reticulata
NFT_Amygdala	6.03905e-87	2.71757e-86			RN – red nucleus
NFT_OTG	2.15549e-92	1.22145e-91			GPe – external globus pallidus
NP_Occipital	4.42893e-71	1.21005e-70			GPi – internal globus pallidus
NL_PHG	4.23801e-96	3.24208e-95			CN – caudate nucleus
NP_CA1	1.17081e-41	2.03562e-41			STN – sub-thalamic nucleus
NL_Subiculum	3.20584e-77	9.80988e-77			WM – white matter
NL_Parietal	4.34339e-101	9.49341e-100			HF – hippocampal formation
NP_Precentral	7.39009e-71	1.98365e-70
NL_CA1	1.61264e-66	3.7959e-66
NFT_CA3_CA2	2.84571e-36	4.53535e-36
NL_CA4	1.2272e-81	4.17248e-81
NFT_SI	1.52912e-55	3.29515e-55
NL_Precuneus	4.67614e-100	6.50408e-99
NL_OTG	1.03271e-100	1.97507e-99
NFT_Precentral	1.79167e-83	6.85313e-83
NL_Precentral	7.48047e-95	4.7688e-94
NL_Cuneus	5.6574e-99	6.18273e-98
NFT_Occipital	2.01091e-86	8.54635e-86
NFT_SNc	9.87302e-35	1.55729e-34
NL_Occipital	2.51191e-91	1.32525e-90
NL_Amygdala	1.16091e-87	5.55062e-87
NL_CA3_CA2	4.44451e-72	1.23638e-71
LB_PHG	3.40269e-100	5.20611e-99
LB_Amygdala	1.67055e-67	3.99367e-67
NL_Pons	4.27541e-11	5.59092e-11
NL_SI	5.60812e-100	7.15035e-99
LB_OTG	5.10824e-111	3.9078e-109
Granulovacuolar_Deg_HF	3.41477e-39	5.61784e-39
LB_SI	4.53931e-98	4.34072e-97
NL_TempPole	1.19776e-96	1.0181e-95
NFT_SNr	0.232593	0.248858
NL_RN	0.656542	0.668405
NFT_Coeruleus	1.1064e-16	1.51142e-16
Lacunes_Pons	0.729636	0.734436
BN_Amygdala	0.0281451	0.0336422
GCI_Amygdala	0.518012	0.535512
Pyramid_myelin_loss	0.0625989	0.0725578
NP_Amygdala	7.73378e-75	2.27552e-74
LB_Transentorhinal	3.31156e-102	8.44448e-101
Status_Spongiosus_Amygdala	2.4522e-12	3.23437e-12
GCI_RN	0.103534	0.116476
LB_Prefrontal	4.6539e-95	3.23657e-94
NFT_RN	0.981176	0.981176
NPT_Amygdala	2.9785e-82	1.03571e-81
LB_Cingulate	1.04064e-106	5.30725e-105
GCI_GPe	0.00243515	0.00302909
NL_STN	0.191185	0.208938
Lacunes_CN	5.74863e-14	7.71527e-14
GCI_STN	0.12696	0.141107
NFT_GPe	0.243629	0.258856
Lacunes_Putamen	7.03961e-15	9.53151e-15
NL_GPe	0.227415	0.245031
NPT_PHG	1.00854e-70	2.66047e-70
Status_Spongiosus_PHG	4.00375e-19	5.51868e-19
Status_Spongiosus_OTG	1.75701e-19	2.44384e-19
NFT_STN	0.127273	0.141107
NL_GPi	0.085258	0.0973468
GCI_GPi	0.0065112	0.00803398
NP_Cerebellum	2.79729e-24	4.1552e-24
NL_Putamen	1.10239e-68	2.76501e-68
NL_Thalamus	1.06794e-79	3.55205e-79
Cerebral_WM_Gliosis	6.96549e-55	1.48017e-54
NL_CN	1.14813e-73	3.31441e-73
Cerebral_WM_GCI	0.0324778	0.0382238
LB_Parietal	8.8665e-96	6.45988e-95
GCI_Putamen	0.00783619	0.0095915
NPT_Subiculum	6.25236e-46	1.2109e-45
NP_GPe	0.0323129	0.0382238
Pontine_GCI	0.178166	0.196111
LB_InfTemporal	5.21355e-112	7.97673e-110
GCI_CN	0.0151585	0.0184068
NP_GPi	3.97405e-13	5.28722e-13
GCI_Thalamus	0.0272405	0.0328173
BN_InfTemporal	0.22306	0.242044
NL_Hypothalamus	1.18097e-92	6.94956e-92
NPT_CA4	2.1044e-54	4.35099e-54
NFT_CN	5.68522e-39	9.2536e-39
NFT_Putamen	2.84613e-72	8.06405e-72
NFT_GPi	0.406048	0.422622
BN_Parietal	0.000140562	0.000179216
BN_Prefrontal	0.00112298	0.00140832
NPT_CA1	2.72753e-45	5.152e-45
BN_Cingulate	0.0687515	0.07909
LB_Hypothalamus	2.89371e-103	8.85476e-102
NPT_SI	2.01345e-51	4.05339e-51
NPT_OTG	1.46081e-86	6.38582e-86
NL_Claustrum	1.85367e-100	3.15124e-99
GCI_Claustrum	0.0919843	0.104249
NPT_CA3_CA2	1.63522e-39	2.71944e-39
NFT_Claustrum	3.23479e-91	1.64974e-90
NP_SI	3.4506e-26	5.1759e-26
NFT_Thalamus	5.15659e-68	1.27251e-67
LB_Claustrum	5.37599e-105	2.05632e-103
NPT_Prefrontal	2.56498e-87	1.18922e-86
NPT_Parietal	4.68552e-92	2.5603e-91
NPT_Precentral	2.70898e-82	9.63892e-82
IP_Prefrontal	2.42003e-32	3.70265e-32
IP_InfTemporal	6.90431e-33	1.06703e-32
NP_CN	3.31527e-24	4.87728e-24
IP_Parietal	1.23926e-23	1.80577e-23
NP_Putamen	1.04345e-22	1.49203e-22
NP_Claustrum	9.80152e-63	2.23826e-62
NP_InfTemporal	9.84162e-79	3.13702e-78
IP_Occipital	2.40226e-38	3.8689e-38
NPT_Occipital	1.6235e-77	5.06929e-77
NFT_Hypothalamus	2.68389e-60	6.03875e-60
NFT_InfTemporal	1.37867e-97	1.2408e-96
NP_Thalamus	4.83277e-33	7.54504e-33
BRAAK_LB_STAGE	3.09664e-79	1.00806e-78
NPT_InfTemporal	9.12136e-84	3.57838e-83
AtrophyLeftPrefrontal	6.86717e-42	1.22172e-41
Gliosis_Amygdala	1.00058e-67	2.42998e-67
AtrophyLeftParietal	5.74376e-47	1.12666e-46
AtrophyRightPrefrontal	1.08355e-41	1.90556e-41
AtrophyLeftOccipital	2.04813e-40	3.48181e-40
AtrophyLeftTemporal	1.26226e-50	2.50813e-50
AtrophyRightParietal	3.55843e-44	6.55952e-44
AtrophyRightTemporal	1.23402e-54	2.58638e-54
AtrophyRightOccipital	3.60125e-41	6.19091e-41
LB_Coeruleus	1.15835e-70	2.95379e-70
LB_HF	5.81221e-95	3.86638e-94
Marinesco_B_SNc	4.42919e-20	6.21712e-20
Pontine_Myelin_loss	0.0529363	0.0618263
Gliosis_RN	0.659667	0.668405
Dystrophic_Neurites_CA2_CA3	4.30346e-42	7.83845e-42
Gliosis_STN	0.326486	0.34214
Gliosis_GPe	0.607018	0.623314
Gliosis_CN	9.21046e-46	1.7615e-45
Gliosis_Putamen	5.56979e-42	1.00256e-41
Gliosis_Thalamus	7.31438e-23	1.05576e-22
Gliosis_GPi	0.307115	0.324059
Gliosis_Claustrum	5.51588e-29	8.35573e-29
Hirano_Bodies	5.46885e-07	7.03138e-07

### Sheet: Definition of variables
Catigorical Variables (present/absent)				Semi-quantitative Variables (see Supplemental Figure 1)						Quantitative Variables		Grade	Definition
Gliosis				Atrophy						BN, GCI, Granulovacuolar Degeneration		1	1 per 5-10 100x hpf
Dystrophic_Neurites_CA2_CA3				NL								2	1 per 100x field across 2 or more fields in 5 fields
Hirano_Bodies				NPT								3	2 or more in one 100x field
LB_Coeruleus				Pyramid_myelin_loss
LB_HF				Status_Spongiosus						Arteriolosclerosis		1	Medial thickening and/or fibrosis
Marinesco_B_SNc												2	Hyalinization with partial loss of SM cells
Pontine_Myelin_loss												3	Loss of SM cells, onion skinning, severe hyaline fibrosis
												4	grade 3 with atherosclerosis
										Cribriform change/Lacunes		1	Expanded perivascular spaces
												2	PV hemosiderin laden macrophages
Abbreviations												3	Increased frequency and adjacent/merged enlarged perivascular spaces
												4	Evidence of lacunar infarction
Pathology
NP – neuritic plaque										IP (immature plaques; beta-amyloid stain)		1	1-5 plaques
NL – neuronal loss										highest count in a 100x field		2	6-10 plaques
NFT – neurofibrillary tangle												3	11-20 plaques
NPT - neuropil threads												4	more than 20 plaques
LB – Lewy body
IP – immature plaque (diffuse plaques)										NP (neuritic plaques; Bielschowsky stain)		1	1-5 plaques
GCI – glial cytoplasmic inclusion										highest count in a 100x field		2	6-10 plaques
BN – ballon neuron												3	11-20 plaques
Marinesco_B – Marinesco body												4	more than 20 plaques
Regions										NFT (neurofibrillary tangles; tau stain)		1	1-2 tangles
SNc – Substantia nigra pars compacta										highest count in a 100x field		2	3-6 tangles
CA1-4 – CA1-4 region of hippocampus												3	7-15 tangles
OTG – occipitotemporal gyrus												4	more than 15 tangles
PHG – parahippocampal gyrus
SI – substantia innominata										LB (Lewy bodies; alpha-synuclein stain)		1	1-2 Lewy bodies
TempPole – temporal pole										highest count in a 100x field		2	3-5 Lewy bodies
SNr – Substantia nigra pars reticulata												3	6 or more Lewy bodies
RN – red nucleus
GPe – external globus pallidus
GPi – internal globus pallidus
CN – caudate nucleus
STN – sub-thalamic nucleus
WM – white matter
HF – hippocampal formation
